# A Phase 2 Randomized, Double-Blind, Placebo-controlled Trial of Oral Camostat Mesylate for Early Treatment of COVID-19 Outpatients Showed Shorter Illness Course and Attenuation of Loss of Smell and Taste

**DOI:** 10.1101/2022.01.28.22270035

**Authors:** Geoffrey Chupp, Anne Spichler-Moffarah, Ole S. Søgaard, Denise Esserman, James Dziura, Lisa Danzig, Reetika Chaurasia, Kailash P. Patra, Aryeh Salovey, Angela Nunez, Jeanine May, Lauren Astorino, Amisha Patel, Stephanie Halene, Jianhui Wang, Pei Hui, Prashant Patel., Jing Lu, Fangyong Li, Geliang Gan, Stephen Parziale, Lily Katsovich, Gary V. Desir, Joseph M. Vinetz

## Abstract

**Importance:** Early treatment of mild SARS-CoV-2 infection might lower the risk of clinical deterioration in COVID-19.

**Objective:** To determine whether oral camostat mesylate would reduce upper respiratory SARS-CoV-2 viral load in newly diagnosed outpatients with mild COVID-19, and would lead to improvement in COVID-19 symptoms.

**Design:** From June, 2020 to April, 2021, we conducted a randomized, double-blind, placebo-controlled phase 2 trial.

**Setting:** Single site, academic medical center, outpatient setting in Connecticut, USA.

**Participants:** Of 568 COVID-19 positive potential adult participants diagnosed within 3 days of study entry and assessed for eligibility, 70 were randomized and 498 were excluded (198 did not meet eligibility criteria, 37 were not interested, 265 were excluded for unknown or other reasons). The primary inclusion criteria were a positive SARS-CoV-2 nucleic acid amplification result in adults within 3 days of screening regardless of COVID-19 symptoms.

**Intervention:** Treatment was 7 days of oral camostat mesylate, 200 mg po four times a day, or placebo.

**Main Outcomes and Measures:** The primary outcome was reduction of 4-day log_10_ nasopharyngeal swab viral load by 0.5 log_10_ compared to placebo. The main prespecified secondary outcome was reduction in symptom scores as measured by a quantitative Likert scale instrument, Flu-PRO-Plus modified to measure changes in smell/taste measured using FLU-PRO-Plus.

**Results:** Participants receiving camostat had statistically significant lower quantitative symptom scores (FLU-Pro-Plus) at day 6, accelerated overall symptom resolution and notably improved taste/smell, and fatigue beginning at onset of intervention in the camostat mesylate group compared to placebo. Intention-to-treat analysis demonstrated that camostat mesylate was not associated with a reduction in 4-day log_10_ NP viral load compared to placebo.

**Conclusions and relevance:** The camostat group had more rapid resolution of COVID-19 symptoms and amelioration of the loss of taste and smell. Camostat compared to placebo was not associated with reduction in nasopharyngeal SARS-COV-2 viral load. Additional clinical trials are warranted to validate the role of camostat mesylate on SARS-CoV-2 infection in the treatment of mild COVID-19.

**Trial registration: Clinicaltrials.gov, NCT04353284 (04/20/20):** **(https://clinicaltrials.gov/ct2/show/NCT04353284?term=camostat+%2C+yale&draw=2&rank=1)**

**Key Points:** *Question:* Will early treatment of COVID-19 with a repurposed medication, camostat mesylate, improve clinical outcomes?

*Findings:* In this phase 2 randomized, double-blind placebo-controlled clinical trial that included 70 adults with early COVID-19, the oral administration of camostat mesylate treatment within 3 days of diagnosis prevented the loss of smell/taste and reduced the duration of illness.

*Meaning:* In the current COVID-19 pandemic, phase III testing of an inexpensive, repurposed drug for early COVID-19 is warranted.

---

Early treatment of COVID-19 has the potential to prevent clinical deterioration in the course of of SARS-CoV-2 infection. As the pandemic continues, data to support the use of efficacious oral treatments for outpatients with COVID-19 have not yet been published (although direct antiviral agents have been reported from Merck and Pfizer by press release) although parenterally-administered monoclonal antibody treatment is available through Emergency Use Authorization (EUA).^1^

SARS-CoV-2 uses the angiotensin converting enzyme II (ACE2) as its cell entry receptor to infect human cells.^2^ This mechanism exploits the human epithelial cell (respiratory, gastrointestinal tracts) surface-expressed Transmembrane Serine Protease 2 (TMPRSS2).^2-4^ Camostat mesylate, a protease inhibitor that inhibits the activity of TMPRSS2, is approved in Japan for the treatment of postoperative reflux esophagitis and acute exacerbations of chronic pancreatitis,^5^ is well tolerated and has no known drug-drug interactions. Previous studies have demonstrated that camostat mesylate blocks SARS-CoV-2 cellular entry *in vitro*.^2-4^ Camostat and structurally-related, parenterally-administered nafamostat improved disease pathogenesis and survival in mouse models of SARS-CoV-1^6^ and SARS-CoV-2,^7^ respectively.

This trial tested the hypothesis that camostat mesylate given to outpatients with SARS-CoV-2 infection will reduce upper respiratory viral burden. Pre-specified secondary outcomes were selected to determine whether there might be beneficial clinical effects of camostat mesylate.
