## Supplementary material for "A Phase 2 Randomized, Double-Blind, Placebo-controlled Trial of Oral Camostat Mesylate for Early Treatment of COVID-19 Outpatients Showed Shorter Illness Course and Attenuation of Loss of Smell and Taste": Table 1

### Sheet: Sheet1
	Camostat		Placebo		Overall
	(N=35)		(N=35)		(N=70)
Demographics
Age at randomization
Mean (SD)	44.1 (14.6)		44.1 (12.0)		44.1 (13.3)
Median	45.3		42.7		43.9
Min, Max	23.2, 78.2		20.6, 69.4		20.6, 78.2
Patient gender
Female	13 (37.1%)		15 (42.9%)		28 (40.0%)
Male	22 (62.9%)		20 (57.1%)		42 (60.0%)
Patient race
White	28 (80.0%)		29 (82.9%)		57 (81.4%)
Black or African American	1 ( 2.9%)		4 (11.4%)		5 ( 7.1%)
Asian	1 ( 2.9%)		0 ( 0.0%)		1 ( 1.4%)
Other	2 ( 5.7%)		2 ( 5.7%)		4 ( 5.7%)
Unknown	3 ( 8.6%)		0 ( 0.0%)		3 ( 4.3%)
Patient ethnicity
Unknown	1 ( 2.9%)		0 ( 0.0%)		1 ( 1.4%)
Hispanic or Latino	4 (11.4%)		3 ( 8.6%)		7 (10.0%)
Not Hispanic or Latino	30 (85.7%)		32 (91.4%)		62 (88.6%)
Clinical
Any Comorbidities
Yes	29 (82.9%)		34 (97.1%)		63 (90.0%)
No	6 (17.1%)		1 ( 2.9%)		7 (10.0%)
Overweight/Obese
Yes	25 (71.4%)		23 (65.7%)		48 (68.6%)
No	10 (28.6%)		12 (34.3%)		22 (31.4%)
Asthma
Yes	9 (25.7%)		7 (20.0%)		16 (22.9%)
No	26 (74.3%)		28 (80.0%)		54 (77.1%)
Chronic Obstructive Pulmonary Disease (COPD)
Yes	1 ( 2.9%)		0 ( 0.0%)		1 ( 1.4%)
No	34 (97.1%)		35 (100.0%)		69 (98.6%)
Hypertension
Yes	10 (28.6%)		4 (11.4%)		14 (20.0%)
No	25 (71.4%)		31 (88.6%)		56 (80.0%)
Coronary artery disease
No	35 (100.0%)		35 (100.0%)		70 (100.0%)
Diabetes
Yes	1 ( 2.9%)		3 ( 8.6%)		4 ( 5.7%)
No	34 (97.1%)		32 (91.4%)		66 (94.3%)
Kidney disease
Yes	0 ( 0.0%)		2 ( 5.7%)		2 ( 2.9%)
No	35 (100.0%)		33 (94.3%)		68 (97.1%)
Liver disease
Yes	1 ( 2.9%)		0 ( 0.0%)		1 ( 1.4%)
No	34 (97.1%)		35 (100.0%)		69 (98.6%)
Baseline Virological data
NP Swab, N gene
N	35		34		69
Mean (SD)	6.4 (1.9)		6.6 (2.0)		6.5 (1.9)
Median	6.5		7.3		7.1
Min, Max	1.6, 8.9		0.0, 8.7		0.0, 8.9
NP Swab, S gene
N	35		34		69
Mean (SD)	4.5 (3.7)		5.4 (3.8)		4.9 (3.8)
Median	5		6.4		5.6
Min, Max	0.0, 12.4		0.0, 12.1		0.0, 12.4
NP Swab, ORF1ab
N	35		34		69
Mean (SD)	6.2 (2.0)		6.3 (2.3)		6.3 (2.2)
Median	6.5		7.1		6.8
Min, Max	0.0, 9.0		0.0, 9.0		0.0, 9.0
Saliva
N	35		34		69
Mean (SD)	6.2 (1.7)		6.0 (1.7)		6.1 (1.7)
Median	6.1		6.1		6.1
Min, Max	2.5, 9.3		1.9, 10.1		1.9, 10.1
Baseline symptom score
(Flu-PRO Plus)
Overall Sum
N	35		35		70
Mean (SD)	41.1 (25.6)		35.8 (22.4)		38.5 (24.1)
Median	35		35		35
Min, Max	10.0, 101.0		1.0, 116.0		1.0, 116.0
Baseline Lab data
White Blood Cell count, 103/μL
N	35		34		69
Mean (SD)	5.0 (1.8)		4.3 (1.4)		4.6 (1.6)
Median	4.8		4		4.5
Min, Max	2.7, 11.8		1.7, 8.6		1.7, 11.8
Absolute Lymphocyte count, 103/μL
N	35		34		69
Mean (SD)	1.5 (0.6)		1.5 (0.5)		1.5 (0.6)
Median	1.4		1.4		1.4
Min, Max	0.5, 3.3		0.6, 3.1		0.5, 3.3
Hemoglobin, g/dL
N	35		34		69
Mean (SD)	14.4 (2.2)		16.3 (6.7)		15.3 (5.0)
Median	15.2		15.1		15.2
Min, Max	4.5, 16.8		11.7, 44.8		4.5, 44.8
Platelet count, 103/μL
N	35		34		69
Mean (SD)	205.0 (58.2)		214.8 (68.4)		209.8 (63.2)
Median	202		204		203
Min, Max	87.0, 330.0		104.0, 443.0		87.0, 443.0
high-sensitivity C-reactive protein, mg/L
N	35		34		69
Mean (SD)	6.7 (11.7)		4.4 (4.7)		5.5 (9.0)
Median	2.6		2.9		2.6
Min, Max	0.2, 55.0		0.2, 18.1		0.2, 55.0
Ferritin, ng/mL
N	35		34		69
Mean (SD)	273.7 (245.8)		222.3 (140.5)		248.4 (201.2)
Median	214		220.5		215
Min, Max	17.0, 1128.0		20.0, 653.0		17.0, 1128.0
D-dimer, mg/L FEU
N	22		28		50
Mean (SD)	0.4 (0.2)		0.4 (0.3)		0.4 (0.2)
Median	0.3		0.3		0.3
Min, Max	0.2, 1.1		0.2, 1.7		0.2, 1.7
