## Supplementary material for "A Phase 2 Randomized, Double-Blind, Placebo-controlled Trial of Oral Camostat Mesylate for Early Treatment of COVID-19 Outpatients Showed Shorter Illness Course and Attenuation of Loss of Smell and Taste": Table 2

### Sheet: Sheet1
	Camostat									Placebo										Total
	(N=35)									(N=35)										(N=70)
	Mild		Severe		Life Threatening		Death			Mild			Severe		Life Threatening		Death			Mild			Severe		Life Threatening		Death
	Moderate									Moderate										Moderate
Total Number of Adverse Events		13		1		1		0				9		0		0		0				22		1		1		0
Skin and subcutaneous tissue disorders		4 ( 30.8%)		0 ( 0.0%)		0 ( 0.0%)		0 ( 0.0%)				2 ( 22.2%)		0 ( 0.0%)		0 ( 0.0%)		0 ( 0.0%)				6 ( 27.3%)		0 ( 0.0%)		0 ( 0.0%)		0 ( 0.0%)
Pruritus		3 ( 23.1%)		0 ( 0.0%)		0 ( 0.0%)		0 ( 0.0%)				1 ( 11.1%)		0 ( 0.0%)		0 ( 0.0%)		0 ( 0.0%)				4 ( 18.2%)		0 ( 0.0%)		0 ( 0.0%)		0 ( 0.0%)
Skin and subcutaneous tissue disorders - Other, specify		0 ( 0.0%)		0 ( 0.0%)		0 ( 0.0%)		0 ( 0.0%)				1 ( 11.1%)		0 ( 0.0%)		0 ( 0.0%)		0 ( 0.0%)				1 ( 4.5%)		0 ( 0.0%)		0 ( 0.0%)		0 ( 0.0%)
Urticaria		1 ( 7.7%)		0 ( 0.0%)		0 ( 0.0%)		0 ( 0.0%)				0 ( 0.0%)		0 ( 0.0%)		0 ( 0.0%)		0 ( 0.0%)				1 ( 4.5%)		0 ( 0.0%)		0 ( 0.0%)		0 ( 0.0%)
Vascular disorders		0 ( 0.0%)		0 ( 0.0%)		0 ( 0.0%)		0 ( 0.0%)				1 ( 11.1%)		0 ( 0.0%)		0 ( 0.0%)		0 ( 0.0%)				1 ( 4.5%)		0 ( 0.0%)		0 ( 0.0%)		0 ( 0.0%)
Hypertension		0 ( 0.0%)		0 ( 0.0%)		0 ( 0.0%)		0 ( 0.0%)				1 ( 11.1%)		0 ( 0.0%)		0 ( 0.0%)		0 ( 0.0%)				1 ( 4.5%)		0 ( 0.0%)		0 ( 0.0%)		0 ( 0.0%)
Number of Participants With at Least 1 Adverse Event		11 ( 31.4%)		1 ( 2.9%)		1 ( 2.9%)		0 ( 0.0%)				6 ( 17.1%)		0 ( 0.0%)		0 ( 0.0%)		0 ( 0.0%)				17 ( 24.3%)		1 ( 1.4%)		1 ( 1.4%)		0 ( 0.0%)
Blood and lymphatic system disorders		1 ( 7.7%)		0 ( 0.0%)		0 ( 0.0%)		0 ( 0.0%)				0 ( 0.0%)		0 ( 0.0%)		0 ( 0.0%)		0 ( 0.0%)				1 ( 4.5%)		0 ( 0.0%)		0 ( 0.0%)		0 ( 0.0%)
Blood and lymphatic system disorders - Other, specify		1 ( 7.7%)		0 ( 0.0%)		0 ( 0.0%)		0 ( 0.0%)				0 ( 0.0%)		0 ( 0.0%)		0 ( 0.0%)		0 ( 0.0%)				1 ( 4.5%)		0 ( 0.0%)		0 ( 0.0%)		0 ( 0.0%)
Cardiac disorders		1 ( 7.7%)		0 ( 0.0%)		0 ( 0.0%)		0 ( 0.0%)				0 ( 0.0%)		0 ( 0.0%)		0 ( 0.0%)		0 ( 0.0%)				1 ( 4.5%)		0 ( 0.0%)		0 ( 0.0%)		0 ( 0.0%)
Cardiac disorders - Other, specify		1 ( 7.7%)		0 ( 0.0%)		0 ( 0.0%)		0 ( 0.0%)				0 ( 0.0%)		0 ( 0.0%)		0 ( 0.0%)		0 ( 0.0%)				1 ( 4.5%)		0 ( 0.0%)		0 ( 0.0%)		0 ( 0.0%)
Gastrointestinal disorders		3 ( 23.1%)		0 ( 0.0%)		0 ( 0.0%)		0 ( 0.0%)				4 ( 44.4%)		0 ( 0.0%)		0 ( 0.0%)		0 ( 0.0%)				7 ( 31.8%)		0 ( 0.0%)		0 ( 0.0%)		0 ( 0.0%)
Abdominal pain		1 ( 7.7%)		0 ( 0.0%)		0 ( 0.0%)		0 ( 0.0%)				0 ( 0.0%)		0 ( 0.0%)		0 ( 0.0%)		0 ( 0.0%)				1 ( 4.5%)		0 ( 0.0%)		0 ( 0.0%)		0 ( 0.0%)
Bloating		1 ( 7.7%)		0 ( 0.0%)		0 ( 0.0%)		0 ( 0.0%)				0 ( 0.0%)		0 ( 0.0%)		0 ( 0.0%)		0 ( 0.0%)				1 ( 4.5%)		0 ( 0.0%)		0 ( 0.0%)		0 ( 0.0%)
Diarrhea		0 ( 0.0%)		0 ( 0.0%)		0 ( 0.0%)		0 ( 0.0%)				1 ( 11.1%)		0 ( 0.0%)		0 ( 0.0%)		0 ( 0.0%)				1 ( 4.5%)		0 ( 0.0%)		0 ( 0.0%)		0 ( 0.0%)
Gastrointestinal disorders - Other, specify		1 ( 7.7%)		0 ( 0.0%)		0 ( 0.0%)		0 ( 0.0%)				0 ( 0.0%)		0 ( 0.0%)		0 ( 0.0%)		0 ( 0.0%)				1 ( 4.5%)		0 ( 0.0%)		0 ( 0.0%)		0 ( 0.0%)
Nausea		0 ( 0.0%)		0 ( 0.0%)		0 ( 0.0%)		0 ( 0.0%)				1 ( 11.1%)		0 ( 0.0%)		0 ( 0.0%)		0 ( 0.0%)				1 ( 4.5%)		0 ( 0.0%)		0 ( 0.0%)		0 ( 0.0%)
Vomiting		0 ( 0.0%)		0 ( 0.0%)		0 ( 0.0%)		0 ( 0.0%)				1 ( 11.1%)		0 ( 0.0%)		0 ( 0.0%)		0 ( 0.0%)				1 ( 4.5%)		0 ( 0.0%)		0 ( 0.0%)		0 ( 0.0%)
Gastroesophageal reflux disease		0 ( 0.0%)		0 ( 0.0%)		0 ( 0.0%)		0 ( 0.0%)				1 ( 11.1%)		0 ( 0.0%)		0 ( 0.0%)		0 ( 0.0%)				1 ( 4.5%)		0 ( 0.0%)		0 ( 0.0%)		0 ( 0.0%)
Investigations		0 ( 0.0%)		0 ( 0.0%)		0 ( 0.0%)		0 ( 0.0%)				1 ( 11.1%)		0 ( 0.0%)		0 ( 0.0%)		0 ( 0.0%)				1 ( 4.5%)		0 ( 0.0%)		0 ( 0.0%)		0 ( 0.0%)
Investigations - Other, specify		0 ( 0.0%)		0 ( 0.0%)		0 ( 0.0%)		0 ( 0.0%)				1 ( 11.1%)		0 ( 0.0%)		0 ( 0.0%)		0 ( 0.0%)				1 ( 4.5%)		0 ( 0.0%)		0 ( 0.0%)		0 ( 0.0%)
Musculoskeletal and connective tissue disorders		1 ( 7.7%)		0 ( 0.0%)		0 ( 0.0%)		0 ( 0.0%)				0 ( 0.0%)		0 ( 0.0%)		0 ( 0.0%)		0 ( 0.0%)				1 ( 4.5%)		0 ( 0.0%)		0 ( 0.0%)		0 ( 0.0%)
Chest wall pain		1 ( 7.7%)		0 ( 0.0%)		0 ( 0.0%)		0 ( 0.0%)				0 ( 0.0%)		0 ( 0.0%)		0 ( 0.0%)		0 ( 0.0%)				1 ( 4.5%)		0 ( 0.0%)		0 ( 0.0%)		0 ( 0.0%)
Nervous system disorders		2 ( 15.4%)		0 ( 0.0%)		0 ( 0.0%)		0 ( 0.0%)				1 ( 11.1%)		0 ( 0.0%)		0 ( 0.0%)		0 ( 0.0%)				3 ( 13.6%)		0 ( 0.0%)		0 ( 0.0%)		0 ( 0.0%)
Presyncope		1 ( 7.7%)		0 ( 0.0%)		0 ( 0.0%)		0 ( 0.0%)				0 ( 0.0%)		0 ( 0.0%)		0 ( 0.0%)		0 ( 0.0%)				1 ( 4.5%)		0 ( 0.0%)		0 ( 0.0%)		0 ( 0.0%)
Syncope		1 ( 7.7%)		0 ( 0.0%)		0 ( 0.0%)		0 ( 0.0%)				1 ( 11.1%)		0 ( 0.0%)		0 ( 0.0%)		0 ( 0.0%)				2 ( 9.1%)		0 ( 0.0%)		0 ( 0.0%)		0 ( 0.0%)
Respiratory, thoracic and mediastinal disorders		1 ( 7.7%)		1 (100.0%)		1 (100.0%)		0 ( 0.0%)				0 ( 0.0%)		0 ( 0.0%)		0 ( 0.0%)		0 ( 0.0%)				1 ( 4.5%)		1 (100.0%)		1 (100.0%)		0 ( 0.0%)
Dyspnea		0 ( 0.0%)		0 ( 0.0%)		1 (100.0%)		0 ( 0.0%)				0 ( 0.0%)		0 ( 0.0%)		0 ( 0.0%)		0 ( 0.0%)				0 ( 0.0%)		0 ( 0.0%)		1 (100.0%)		0 ( 0.0%)
Respiratory, thoracic and mediastinal disorders - Other, specify		0 ( 0.0%)		1 (100.0%)		0 ( 0.0%)		0 ( 0.0%)				0 ( 0.0%)		0 ( 0.0%)		0 ( 0.0%)		0 ( 0.0%)				0 ( 0.0%)		1 (100.0%)		0 ( 0.0%)		0 ( 0.0%)
Sore throat		1 ( 7.7%)		0 ( 0.0%)		0 ( 0.0%)		0 ( 0.0%)				0 ( 0.0%)		0 ( 0.0%)		0 ( 0.0%)		0 ( 0.0%)				1 ( 4.5%)		0 ( 0.0%)		0 ( 0.0%)		0 ( 0.0%)
